# Prevalence of Enteric Hyperoxaluria in Crohn’s Disease, Cystic Fibrosis, and After Bariatric Surgery: A Systematic Review

**DOI:** 10.64898/2026.10.07.26364847

**Authors:** Xiaomin Xing, Huiqiong He, Haifeng Liu, Qingshan Li

## Abstract

**Background:** Enteric hyperoxaluria (EH) causes calcium oxalate kidney stones, oxalate nephropathy, and chronic kidney disease (CKD), and can progress to end-stage kidney disease. It occurs in Crohn’s disease (CD), cystic fibrosis (CF), chronic pancreatitis, celiac disease, short bowel syndrome, and after bariatric surgery. Its prevalence in these populations has not been synthesized.

**Methods:** PROSPERO CRD420261364424. PubMed and Embase were searched to 24 August 2026 for studies reporting 24-hour urinary oxalate. Prevalence was pooled using the Freeman–Tukey double arcsine transformation with a DerSimonian–Laird random-effects model; unweighted crude prevalence is also reported. Because heterogeneity was high, the narrative synthesis stratified by testing condition is the primary result. Prespecified subgroups addressed oxalate load before collection, diagnostic threshold, ileal resection, age, and urine collection format.

**Results:** Forty-seven studies were included. In CD (17 studies, 471 patients; 204 with EH), crude prevalence was 43.3% and pooled prevalence 49.3% (95% CI 38.9–59.8; I² = 95.3%). With an oxalate load, prevalence was 64.7% (pooled 74.0%, 55.9–88.6) versus 38.6% without (pooled 39.1%, 28.7–50.0). Among CD patients, EH was more frequent with ileal resection (48.8% vs 31.7%; OR 1.62, 0.91–2.89) and with steatorrhea (62.5% vs 29.3%; OR 9.88, 3.81–25.61). In CF (7 studies, 348 patients; 179 with EH), pooled prevalence was 49.8% (40.5–59.1; I² = 91.9%). After bariatric surgery (15 studies, 849 patients; 474 with EH), pooled prevalence was 54.7% (45.4–63.9; I² = 96.7%).

**Conclusions:** Roughly half of these patients have EH, but the proportion depends heavily on whether an oxalate load precedes urine collection (39% unprovoked vs 65%–74% provoked); because most studies do not state this condition, published prevalence estimates are not directly comparable. Ileal resection and steatorrhea identify those who should be screened.

**Key Points:**

1. Enteric hyperoxaluria was present in about half of patients with Crohn’s disease, cystic fibrosis, or prior bariatric surgery.
2. Measured prevalence nearly doubled when an oxalate load preceded urine collection (74% vs 39%), so published estimates are not comparable.
3. Ileal resection and steatorrhea identified patients at higher risk and can guide who should be screened.
