## Supplementary material for "Prevalence of Enteric Hyperoxaluria in Crohn’s Disease, Cystic Fibrosis, and After Bariatric Surgery: A Systematic Review": Data file and script: S1_Extracted_study_data.xlsx

### Sheet: CD
Stratum	First author	Year	Country	Centre and department	Design	Patient source	Inclusion criteria (as reported)	Steatorrhoea an inclusion criterion	Kidney stones an inclusion criterion	CKD an inclusion criterion	Exclusion criteria (as reported)	Steatorrhoea excluded	Kidney stones excluded	CKD excluded	Children / adults	Disease composition	Diet before urine collection	Total patients	CD patients (n)	CD patients with EH (n)	EH patients with steatorrhoea (n)	CD patients with ileal resection	Diagnostic threshold	CD patients with kidney stones (n)	Recurrent stones (n)	Calcium oxalate stones (n)	CKD (n)	Oxalate nephropathy (n)	ESKD (n)	24-hour urine oxalate measurement	Urinary oxalate, CD patients	Urinary oxalate, healthy controls (n)	Stone selection status	Hyperoxaluria selection status	Included in pooled analysis	Reason if not pooled
High-oxalate diet	Sangaletti	1989	Italy	Gastro-intestinal Unit, L. Sacco Hospital, Milan (gastroenterology)	Controlled dietary intervention trial (three sequential controlled diets plus an oral oxalate load)	Not stated in the source (cases from the gastroenterology unit, L. Sacco Hospital, Milan)	45 patients with quiescent CD (30 after surgery: 3 ileal resection, 27 ileocolic resection; 15 without surgery) + 4 with chronic pancreatitis + 5 healthy participants; at least half the colon retained in those with ileocolic resection	Partial (the postoperative group included patients with and without steatorrhoea)	No	No	Family history of kidney stones, abnormal renal function, total colectomy; cholestyramine, antibiotics and pancreatic enzymes withdrawn during the study	No	Family history of kidney stones excluded	Abnormal renal function excluded	Adults (18-66 y, mean 36.8)	CD 45 (30 after surgery, 15 without) + chronic pancreatitis 4 + healthy 5	Standard fixed diet; three phases: normal oxalate for 2 days, then high fat for 3 days, then 500 mg oxalate daily for 2 days	45	45	24	15/15	30/45	Oxalate loading test (after oral oxalate; no single 24-h threshold)	Excl (family history of stones was an exclusion criterion; no stone data)	NR	NR	NR	NR	NR	Yes	No surgery 16.8; after surgery without steatorrhoea 26.0; after surgery with steatorrhoea 25.3 (baseline diet, mg/24 h)	22.0 (5 participants, baseline diet)	0/45	NR	Yes
High-oxalate diet	Rampton	1979	UK	University College Hospital, London；St. Peter's Hospitals and Institute of Urology, London	Diagnostic test evaluation (oxalate loading test to screen for steatorrhoea)	Mixed source (suspected malabsorption; outpatients and inpatients)	32 patients with suspected malabsorption (21-73 y); steatorrhoea was confirmed in 19 (5 CD, 5 celiac disease, 5 exocrine pancreatic insufficiency, 4 other); only 10 had CD (5 with steatorrhoea, 5 with normal stool fat), and only these 10 are used in this table and in the forest plot	Partial (5 of the 10 patients with CD had steatorrhoea)	No	No	Not explicitly stated	No	No	No	Adults (21-73 y)	CD 10 (5 with steatorrhoea, 5 without); original cohort of 32 with suspected malabsorption (CD 10 + celiac disease 5 + exocrine pancreatic insufficiency 5 + other 12)	30 mg oxalate, 50 g fat and 1000 mg calcium daily, with or without an oral sodium oxalate load of 600 mg daily	10	10	8	5/8	NR (resection of the terminal ileum and ascending colon recorded in only 3 patients)	>0.20 mmol/24 h (after an oxalate load)	NR	NR	NR	NR	NR	NR	Yes (24-h urinary oxalate plus 5-day stool fat)	With steatorrhoea 0.69 +/- 0.23 (n=5); without steatorrhoea 0.53 +/- 0.18 (n=5), mmol/24 h after the load	0.14 +/- 0.03 (10 participants)	NR	NR	Yes
High-oxalate diet	Earnest	1974	USA	Medical Service, San Francisco General Hospital; Department of Medicine, University of California, San Francisco (internal medicine)	Metabolic-ward controlled feeding trial (with within-subject comparison)	Research ward (metabolic ward)	11 patients who had undergone ileal resection for regional enteritis (4 limited, <50 cm; 7 extensive, >=100 cm; 28-57 y) + 20 normal volunteers; a further 15 patients with an ileostomy after total colectomy were studied separately	Partial (severe fat malabsorption in the extensive-resection group)	No	No	No imaging evidence of colonic involvement	No	No	No	Adults (28-57 y)	Regional enteritis / ileal resection 11 + normal 20 + ileostomy 15	Low-oxalate diet (about 1 g calcium and 40-50 g fat); a separate oxalate-free elemental diet; the high-oxalate diet had spinach added	11	11	7	7/7	11/11	45 mg/24h	6/11（55%）	NR	NR	NR	NR	NR	Yes	30 mg/24 h (ileal resection); 10 mg/24 h on a low-oxalate diet	5 mg/24 h (20 participants); ileostomy 37 +/- 3	6/11	NR	Yes
High-oxalate diet	Andersson	1977	Sweden	Institute of Clinical Nutrition and Gastroenterological Division, Second Department of Medicine, Sahlgren's Hospital, University of Göteborg (clinical nutrition / gastroenterology)	Before-and-after comparison (pre- and post-surgery, with a dietary load)	Gastroenterology inpatients (patients with Crohn's disease undergoing surgery on a surgical ward)	Original cohort of 54 inpatients with suspected malabsorption (18-76 y), of whom 11 had CD (patients 18-28); high-fat hospital diet plus 100 g fresh-frozen spinach daily for 3 days, with milk removed to lower calcium	No (fat absorption assessed)	No	No	Severe colonic disease excluded	No	No	No	Adults	CD 11; original cohort of 54 (celiac disease 17 + CD 11 + antral resection 6 + chronic pancreatitis 4 + cirrhosis 2 + hypoparathyroidism 1 + medullary thyroid carcinoma 1 + no definite diagnosis 12) + 19 healthy controls	Free or standard hospital diet; the high-oxalate diet was the standard diet plus 100 g spinach daily for 3 days (80-900 mg oxalate)	11	11	8	NR	NR (the 1977 paper did not stratify by resection)	>40 mg/24 h (mean + 2SD; 19 controls, mean 30 +/- 4.6 mg/24 h)	NR	NR	NR	NR	NR	NR	Yes (collected over the final 2 days and averaged)	CD group 65 (14-158) mg/24 h (mean and range, from a table)	30 +/- 4.6 (19 participants)	NR	NR	Yes	Andersson & Gillberg 1977 (Lancet 310:677-679): 11 CD patients within a 54-patient mixed-malabsorption cohort, studied on a high-oxalate (spinach) load, threshold >40 mg/24 h. Included in the pooled analysis.
High-oxalate diet	Stauffer	1977	USA	Upstate Medical Center, Syracuse, New York	Metabolic-ward controlled feeding trial (controlled 500 mg oxalate diet with a calcium gradient)	Research ward (adult clinical research centre)	23 patients with intestinal disease (7 with pancreatic insufficiency or celiac disease, 8 after CD surgery, 8 with a jejunoileal bypass) + 15 healthy volunteers	Yes (steatorrhoea in all)	No	No	Not explicitly stated	No	No	No	Adults	CD after surgery 8 + pancreatic insufficiency or celiac disease 7 + jejunoileal bypass 8 + healthy 15	Controlled diet: 500 mg oxalate, 500 mg calcium and 100 g fat; a separate calcium gradient from 250 to 3000 mg; the treatment diet was low in oxalate and fat with 1000 mg calcium	8	8	8	23/23	8/8	45 mg/24 h (on a controlled 500 mg oxalate diet)	1/8（12%）	1/1	1/1	NR	NR	NR	Yes	Not reported (all 8 exceeded 58 mg/24 h; range 58.3-128.9)	51.1 +/- 3.8 and 46.5 +/- 1.54 (15 participants)	1/8	NR	Yes
45 mg	Smith	1972	USA	Mayo Clinic and Mayo Foundation, Rochester, Minnesota (endocrinology / metabolism)	Case series	Referral cases (patients seen at the Mayo Clinic)	7 patients with distal ileal resection, calcium oxalate kidney stones and hyperoxaluria (5 of them with CD); a further 42 with various intestinal diseases but no evidence of kidney stones	No	Yes (stones in all 7)	No	No other known cause of secondary hyperoxaluria (for example excessive vitamin C or rhubarb intake)	No	No	No	Adults	CD 16 (including 7 with ileal resection and stones) + other gastrointestinal disease	Regular (habitual diet)	16	16	10	7/7	14/16	45 mg/24h	5/16（31%）	6/6	6/6	NR	NR	NR	Yes (24-h urine)	No mean +/- SD given (only qualitative "elevated")	No healthy control group	5/16	NR	Yes
45 mg	Evan & Coe	2010	USA	International Kidney Stone Institute, Methodist Clarian Hospital, Indianapolis; Department of Anatomy and Cell Biology, Indiana University School of Medicine (anatomy and cell biology / urology)	Case series (renal biopsy pathology)	Urology / stone clinic (patients requiring percutaneous nephrolithotomy at a stone centre)	11 patients with small bowel resection and kidney stones requiring percutaneous nephrolithotomy (10 with CD, 1 with resection in infancy)	No	Yes (all underwent percutaneous nephrolithotomy for stones)	No	Not explicitly stated	No	No	No	Adults (1 with infantile resection)	CD 10 + resection in infancy 1	regular	10	10	5	NR	10/10	45 mg/day	10/10（100%）	10/10	10/10	NR	NR	NR	Yes (24 h)	Not provided	Not provided	10/10	NR	Yes
45 mg	Dobbins & Binder	1977	USA	Yale University School of Medicine, New Haven (internal medicine)	Case-control (with within-subject comparison)	Mixed source (general inpatient wards and a clinical research centre)	26 patients with gastrointestinal disease in 3 groups (no steatorrhoea; steatorrhoea with an intact colon; steatorrhoea with an ileostomy); 10 normal participants and 5 non-gastroenterological controls	Partial (groups with and without steatorrhoea)	No	No	Not explicitly stated	No	No	No	Adults	CD 17 (3 groups) + healthy 10 + controls 5	Standardised fixed diet	17	17	3	1(NonOp)/2(IR)	4/14	45 mg/24h	NR (stones not reported in the source)	NR	NR	NR	NR	NR	Yes (24 h)	Not reported	Not reported	NR	NR	Yes
45 mg	Elliot & Soles	1974	USA	Urology Section, Veterans Administration Hospital, Palo Alto; Division of Urology, Stanford University School of Medicine (urology)	Case series	Urology / stone clinic (urology section of a veterans hospital; self-selected outpatient diet)	10 patients with various intestinal diseases (5 CD, 1 short bowel, 1 jejunoileal bypass, 1 familial polyposis, 1 ulcerative colitis, 1 radiation enteritis)	No	No	No	Family history of kidney stones, abnormal renal function, total colectomy	No	Family history of kidney stones excluded	Abnormal renal function excluded	Adults	CD 5 + other intestinal disease 5	Self-selected diet and fluid intake	5	5	1	NR	4/5	45 mg/24h	3/5（60%）	2/3	2/3	NR	NR	NR	Yes (24-hour urine)	58.1±25.8	26.8 +/- 10.4 (20 participants)	Excl	NR	Yes
0.5 mmol	Hueppelshaeuser	2012	Germany	Division of Pediatric Nephrology, University Hospital Cologne; Department of Internal Medicine I, University Hospital Bonn (paediatric nephrology / internal medicine)	Cross-sectional (with a [13C2]oxalate absorption test)	Paediatric specialist clinic (paediatric nephrology, Cologne Children's Hospital, and internal medicine, Bonn)	46 patients with CD (27 children, 19 adults), clinically stable; 35 healthy children as controls	No	No	No	Renal failure, primary hyperoxaluria, and drugs affecting calcium or oxalate metabolism (vitamin D, pyridoxine, steroids)	No	No	Renal failure excluded	Children (27) + adults (19)	CD 46 + healthy children 35	Standardised dietary conditions; a [13C2]oxalate absorption test was performed	46	46	24	NR	15/46	0.5 mmol/1.73m²/24h	11/46 (24%); 8 recurrent	8/11	11/11	0 (normal renal function)	NR	NR	Yes (24-h urine)	0.92 +/- 0.57 (in those with oxalate deposits)	Not reported (35 participants)	11/46	NR	Yes
0.5 mmol	Salem	2023	Egypt	Pediatric Nephrology Department; Pediatric Gastroenterology Department; Clinical and Chemical Pathology Department, Cairo University (paediatric nephrology / paediatric gastroenterology)	Cross-sectional	Gastroenterology clinic (paediatric gastroenterology clinic, Cairo University Children's Hospital)	45 children with CD; 45 age- and sex-matched healthy controls	No	No	No	Anuria, renal failure, primary hyperoxaluria; urolithiasis before the onset of CD; antibiotics, vitamin C or stone-affecting drugs within 4 weeks	No	Previous urolithiasis excluded	Renal failure excluded	Children	Children with CD 45 + healthy children 45	Standardised fixed diet	45	45	33	15/15	NR	>0.5 mmol/1.73 m2/day	5/45（11%）	NR	NR	NR	NR	NR	Yes (24-h urine and spot urine ratio)	Not explicitly stated	Not explicitly stated (45 participants)	Excl	NR	Yes
0.5 mmol	Siener	2024	Germany	University Stone Center, Department of Urology, University Hospital Bonn (urology / stone centre)	Metabolic-ward controlled feeding trial ([13C2]oxalate absorption test on a standardised diet)	Mixed source (Department of Internal Medicine I, Bonn, and the urology stone centre)	27 patients with CD (14 men, 13 women; 18-73 y), 18 of them with ileal resection; oxalate absorption test and 24-h urine collection	Partial (oxalate absorption assessed)	Partial (9/27 had a history of urolithiasis)	No	Not explicitly stated	No	No	No	Adults (18-73 y)	CD 27 (18 with ileal resection)	Free diet and a standardised diet; a [13C2]oxalate absorption test was performed	16	16	7	NR	18/27	>0.5 mmol/24h	9/27 (9 with a history of urolithiasis)	NR	NR (urolithiasis in 9)	NR	NR	NR	Yes (24-h urine collection plus an oxalate absorption test)	No pooled mean +/- SD provided	Not reported separately (27 participants)	9/27	NR	Yes
40 mg	Viana	2007	Brazil	Hospital Universitário da Universidade Estadual de Londrina, Departamento de Clínica Médica, Centro de Ciências da Saúde (internal medicine)	Cross-sectional (two 24-h urine collections)	IBD specialist clinic (patients followed in an inflammatory bowel disease clinic)	29 patients with CD involving the small bowel, or the small bowel and colon, in remission (CDAI <150)	No	Partial	No	Renal impairment (serum creatinine >1.5 mg/dL), hyperthyroidism, urinary tract infection	No	No	Renal impairment excluded	Adults	CD 29	Pre-test dietary control not described	29	29	4	NR	~17/29	40 mg/24h	13/29（44.8%）	NR	NR	NR	NR	NR	Yes (24-hour urine, two samples)	Hyperoxaluria in 13.6% of patients (no mean +/- SD provided)	Not reported	13/29	NR	Yes
48 mg	Hylander	1978	Denmark	Medical Dept. P, Division of Gastroenterology, Rigshospitalet, Copenhagen (gastroenterology)	Metabolic-ward controlled feeding trial ('trifixed' fixed diet)	Research ward (inpatients admitted for strict dietary control)	81 patients with CD (51 women, 30 men; 11-69 y) + 12 patients with an ileostomy after colectomy for ulcerative colitis (19-55 y); the CD patients were divided into 6 groups	Yes (chronic malabsorption syndrome)	No	No	Not explicitly stated	No	No	No	Adults (11-69 y)	CD 81 (6 groups) + ileostomy after colectomy for ulcerative colitis 12	Standardised fixed diet ('trifixed': 70 g fat, 800 mg calcium and 200 mg oxalate daily)	81	81	21	17/56	44/81	48 mg/24h	4/81 (4.9%); the source notes an increased incidence of kidney stones	NR	NR	NR	NR	NR	Yes (measured over a 4-day collection period)	No mean reported	No healthy control group	NR	NR	Yes
0.6 mmol	Navratil	2026	Czechia	2nd Department of Internal Medicine - Gastroenterology and Geriatrics, University Hospital Olomouc, Palacky University (gastroenterology and geriatrics)	Cross-sectional	Gastroenterology clinic (tertiary IBD referral centre)	76 patients with CD (34 with ileocolic resection, 42 with ileocolic involvement but no resection and inactive disease) + 31 healthy controls; cross-sectional, February 2021 to September 2023	No	Partial (urolithiasis history in 7)	No	Age <19 y, renal failure (KDIGO 4-5, eGFR <30), >=3 intestinal resections, colectomy, short bowel syndrome, urinary tract infection, CD relapse requiring systemic steroids, admission or a change of biologic	No	No	Renal failure excluded (eGFR <30)	Adults (>=19 y)	CD 76 (34 resected, 42 not resected) + healthy 31	Regular (habitual diet)	76	76	24	NR	34/76	0.6 mmol/24h	6/76 (8%); 5/24 among those with hyperoxaluria	NR	NR	NR (eGFR <30 excluded)	NR	NR (excluded)	Yes (24 h)	Not reported	29.0% (proportion with hyperoxaluria among the 31 healthy controls)	6/76	NR	Yes
other	McConnell	2002	UK	Biochemistry Department and Gastroenterology Unit, Stobhill Hospital; Department of Human Nutrition, University of Glasgow; Acute Medical Assessment Unit, Aberdeen Royal Infirmary (biochemistry / gastroenterology)	Cross-sectional (IBD cohort)	Mixed source (gastroenterology wards and outpatient clinics)	25 patients with CD, 15 with ulcerative colitis, 17 healthy controls	No	Partial (2/25 patients with CD had stones)	No	Renal failure, anuria, primary hyperoxaluria, liver disease, pregnancy	No	No	Renal failure excluded	Adults	CD 25 + ulcerative colitis 15 + controls 17	Not standardised; no specific dietary advice given	25	25	9	NR	NR	Ratio: oxalate/creatinine above the laboratory upper reference limit	2/25 (8%); 1 among those with hyperoxaluria	1/2	NR	NR (renal failure excluded)	NR	NR	Yes (24-hour urine collection)	No overall mean reported (only the proportion with hyperoxaluria)	Not reported separately (17 participants)	2/25	NR	Yes
other	Ogilvie	1976	UK	Institute of Child Health and The Hospital for Sick Children, Great Ormond Street, London (paediatrics)	Case series	Not stated in the source (only the Great Ormond Street children's hospital is named)	62 children aged 3 months to 17 years (including 16 age-matched normal controls); 20 children with intestinal disease are included in this table	Yes (intestinal disease)	No	No	Not explicitly stated (primary hyperoxaluria excluded)	No	No	No	Children (3 months - 17 y)	Children with intestinal disease 20 (including liver disease 8, primary hyperoxaluria 3, and others)	Fixed low-oxalate diet	20	0	8	NR	9/20	>33 mg/1.73m²	NR	NR	NR	NR	NR	NR	Yes (24-h urine collection)	Not specified	Not specified (16 controls)	NR	NR	Yes
	Andersson, Filipsson & Hultén	1978																																	No	Excluded from pooling. 63 CD patients, all studied after an oxalate load (800-900 mg/day) roughly twice that used elsewhere; probable cohort overlap with the included Andersson & Gillberg 1977 study from the same centre. Scand J Gastroenterol 13(4):465-469. Not entered as a data row: no count was used in any analysis.

### Sheet: CF
Stratum	First author	Year	Country	Centre and department	Design	Patient source	Inclusion criteria (as reported)	Steatorrhoea an inclusion criterion	Kidney stones an inclusion criterion	CKD an inclusion criterion	Exclusion criteria (as reported)	Steatorrhoea excluded	Kidney stones excluded	CKD excluded	Children / adults / infants	Disease composition	Diet before urine collection	Total patients	CF patients (n)	CF patients with EH (n)	CF patients with steatorrhoea (n)	CFTR genotype	Diagnostic threshold	CF patients with kidney stones (n)	CKD (n)	Oxalate nephropathy (n)	ESKD (n)	24-hour urine oxalate measurement	Urinary oxalate, CF patients	Urinary oxalate, healthy controls (n)	Stone selection status	Hyperoxaluria selection status	Included in pooled analysis	Reason if not pooled
0.5 mmol	Hoppe	1998	Germany	University Children's Hospital Cologne; University Children's Hospital Halle; Division of Experimental Urology, University of Bonn (paediatric / experimental urology)	Cross-sectional	Paediatric specialist clinic (24-h urine collected during inpatient antibiotic infusion)	63 patients with CF (34 women, 29 men; 5 months to 36 y) of varying clinical severity; all received pancreatic enzymes, vitamins and mucolytics; 24-h urine collected during admission, in the absence of acute pulmonary exacerbation or infection	No	No	No	Diuretics or dexamethasone; additional intestinal disorders; cardiac disease; renal malformation; immobilised patients	Additional intestinal disorders excluded	No	No	Infants, children and adults (5 months to 36 y)	CF 63 (a further 20 in follow-up)	High-energy, high-protein diet; oxalate-rich foods avoided	63	63	25	0 (normal stool fat on enzyme replacement)	NR	>0.5 mmol/1.73m²/24h	NR	NR	NR	NR	Yes (24-h urine collection)	46–141 mg/1.73m²/24h	No healthy control group (normal reference values cited only)	NR	NR	No	Excluded: cohort overlap with Hoppe 2005, which states that 21 of its 37 patients had been followed since 1993 and appeared in earlier work.
0.5 mmol	Sidhu	1998	Germany	Halle and Cologne (Germany)	Case-control (CF vs healthy volunteers)	Paediatric specialist clinic (samples collected during routine inpatient or outpatient visits)	43 patients with CF (19 men, 24 women; 3-39 y) + 21 healthy volunteers (13 men, 8 women; 4-44 y); daily pancreatic enzymes, vitamins and mucolytics; high-energy, high-protein diet; high-oxalate foods avoided; stool fat was normal in all (pancreatic function sufficient)	No (normal stool fat required; intestinal disorders excluded)	No	No	Diuretics or dexamethasone; other conditions affecting stone formation or inhibitor excretion; intestinal disorders (chronic diarrhoea, IBD, short bowel syndrome); renal abnormalities; hypercalciuric syndrome; primary hyperoxaluria; cardiac disease; prolonged immobilisation	Intestinal disorders, including steatorrhoea, excluded	No	No	Children and adults (3-39 y)	CF 43 + healthy 21	High-energy, high-protein diet; oxalate-rich foods avoided	43	43	19	0 (normal stool fat in all)	NR	0.5 mmol/24h	NR	NR	NR	NR	Yes (24 h)	not specified	Not specified (21 participants)	Excl	NR	Yes
0.5 mmol	Hoppe	2005	Germany	University Children's Hospital, Cologne; Department of Urology, University of Bonn (paediatrics / urology)	Prospective cohort	Paediatric specialist clinic (follow-up cohort of the Cologne CF centre)	37 patients with CF (15 women, 22 men; 5-37 y) who had been persistently hyperoxaluric over the 12 months before entry (urinary oxalate >0.5 mmol/1.73 m2/24 h); all received pancreatic enzymes, vitamins and mucolytics, with enzymes adjusted per gram of fat intake; no vitamin C	No (adequate enzyme replacement; stool fat low or absent)	No	No	Not explicitly stated; patients were entered because of persistent hyperoxaluria; no vitamin C	No (low or absent stool fat required)	No	No	Children and adults (5-37 y)	CF 37 (all persistently hyperoxaluric)	High-energy, high-protein diet; oxalate-rich foods avoided; no vitamin C	82	82	24	0 (adequate replacement; stool fat low or absent)	NR	>0.5 mmol/1.73m²/24h	NR	NR	NR	NR	Yes (24-h urine collection)	46–141 mg/1.73m²/24h	Normal <45 mg/1.73 m2/24 h (number of participants not specified)	NR	All	Yes	Denominator is the 82 patients with CF under care at that centre; 37 were persistently hyperoxaluric (urinary oxalate >0.5 mmol/1.73 m2/24 h for the preceding 12 months) and were studied in detail, and 24 of those 37 were still hyperoxaluric at the time of study. The 37/82 fraction is used here because it is the unselected population denominator; 24/37 is a follow-up proportion within a selected …
0.5 mmol	Turner	2000	UK	Booth Hall Children's Hospital, Manchester (paediatrics)	Cross-sectional	Paediatric specialist clinic (consecutive patients followed at a regional paediatric CF clinic)	29 consecutive children with CF; pancreatic insufficiency in all 27 of those assessed; 24-h urine collected on usual home medication without intravenous antibiotics; children under 5 y excluded; otherwise unselected	No (pancreatic insufficiency present but steatorrhoea not required)	No	No	Age <5 y; refusal to participate; intravenous antibiotics	No	No	No	Children (5-15.9 y)	CF 26 (26 samples from 29 patients)	Habitual diet (no oxalate restriction)	26	26	14	NR	NR	0.5 mmol/24h	NR	NR	NR	NR	Yes (24-h urine collection)	Not reported in abstract	No healthy control group	NR	NR	Yes
50 mg	Terribile	2006	Italy	Department of Nephrology and Renal Stone Centre, Pellegrini Hospital, Napoli; Cystic Fibrosis Centre, Campania Regional Adult Unit, University Federico II, Naples; Mauriziano Hospital, Torino (nephrology / stone centre)	Cross-sectional (CF vs heterozygote parents vs healthy controls)	Urology / stone clinic (nephrology and stone centre outpatient clinic)	Adults with CF (29) + heterozygous CF parents (20) + healthy controls (30); the CF patients received daily antibiotics, vitamins, mucolytics and high-energy supplements; most were colonised with Pseudomonas aeruginosa; those with pancreatic insufficiency received enzymes routinely; some degree of steatorrhoea was reported in 22/29 (76%); chronic respiratory insufficiency in 9/29 (69%); renal func…	No (steatorrhoea was reported, not an entry requirement)	No	No	Drugs or concurrent disease that could affect stone formation or inhibitor excretion; patients with abnormal renal function were excluded (all were normal)	No	No	Abnormal renal function excluded	Adults	CF 29 + heterozygous parents 20 + healthy controls 30	Habitual diet plus supplements	29	29	14	NR (steatorrhoea in 22/29; not cross-tabulated)	NR (heterozygote parents mentioned)	NR (no adult CF threshold stated; grouped with 50 mg in the forest plot)	NR	NR	NR	NR	Yes (24-h urinalysis)	not specified	Not specified (30 participants)	NR	NR	Yes
other	Andrieux	2010	France	CHU de Bordeaux, Centre de Ressources et de Compétences de la Mucoviscidose pédiatrique, Hôpital Pellegrin Enfants; Centre de Référence Maladies Rénales Rares (SORARE), Bordeaux (paediatric CF centre / rare renal disease centre)	Retrospective cohort	Clinical database / records review (paediatric CF centre records, 1998-2008)	Children with CF confirmed by molecular biology (two mutations) and/or two positive sweat tests; diagnosed before age 18 y; followed at the CRCM between 1998 and 2008; single-centre retrospective study	No	No	No	CFTR-related disease without CF; patients who moved away during the study (incomplete data)	No	No	No	Children	Children with CF 112 (83 of whom completed oxalate testing)	NR	83 (full cohort 112, of whom 83 completed oxalate testing)	83	58	NR (pancreatic insufficiency in 78/97 = 80%; steatorrhoea not reported)	NR (confirmed by two mutations)	Oxalate/creatinine ratio, age-referenced to previous literature	NR	NR	NR	NR	No (spot or random urine)	NR	NR	NR	NR	Yes
other	Kianifar	2011	Iran	Ghaem Hospital, Mashhad; Pediatrics Center of Excellence, Children's Medical Center, Tehran University of Medical Sciences (paediatrics)	Cross-sectional	Paediatric specialist clinic (CF clinic)	45 patients with CF (26 boys, 19 girls; mean 47.1 months) from a CF clinic; no history of kidney stones or nephrocalcinosis; habitual diet, vitamins, antibiotics and mucolytics; those with pancreatic insufficiency received Creon (2000-3000 IU/kg/day); all were taking antibiotics	No (steatorrhoea severity was assessed, not an entry criterion)	No	No	Patients taking diuretics or glucocorticoids excluded	No	No	No	Infants and young children (mean 47.1 months)	CF children 45	Habitual diet	45	45	23	Severe steatorrhoea in 58.3% of patients with hyperoxaluria (about 13/23); severe steatorrhoea in 40% of those with nephrocalcinosis	NR	NR (no single threshold given)	0 kidney stones; nephrocalcinosis in 5 (11%)	NR	NR	NR	Partial (spot urine analysis, with some 24-h collections)	Not reported	Not reported	5/45	NR	Yes
other	Niknahad	2020	Iran	Golestan University of Medical Sciences, Gorgan (diagnosis by paediatric respiratory medicine)	Case-control (CF vs healthy children)	Paediatric specialist clinic (Taleghani paediatric respiratory clinic)	Descriptive case-control study in Gorgan, 2018-19: 40 children with CF (diagnosed by paediatric respiratory medicine) + 40 healthy children; vitamin C, fruit juice and interfering drugs avoided for 24 h before sampling; controls were healthy children without disease affecting urinary minerals	No	No	No	Not explicitly stated; interfering drugs avoided; steatorrhoea not mentioned	No	No	No	Children	Children with CF 40 + healthy children 40	Vitamin C and fruit juice avoided before sampling	40	40	14	NR	NR	Complex (composite criterion)	0 (no kidney stones)	NR	NR	NR	No (spot urine)	0.13±0.20	Not reported (54 participants)	Excl	NR	Yes

### Sheet: Bariatric
Stratum	First author	Year	PMID	Rayyan ID	Country	Centre and department	Design	Patient source	Inclusion criteria (as reported)	Steatorrhoea an inclusion criterion	Kidney stones an inclusion criterion	CKD an inclusion criterion	Other inclusion criterion	Children / adults	Procedure mix	Diet before urine collection	Total patients	RYGB patients (n)	EH before surgery (n)	EH after surgery (n)	EH with steatorrhoea after surgery (n)	Kidney stones before surgery (n)	Kidney stones after surgery (n)	Recurrent stones after surgery (n)	Calcium oxalate stones after surgery (n)	CKD before surgery (n)	Oxalate nephropathy before surgery (n)	ESKD before surgery (n)	CKD after surgery (n)	Oxalate nephropathy after surgery (n)	ESKD after surgery (n)	24-hour urine oxalate measurement	Urinary oxalate after surgery	Urinary oxalate before surgery	Stone selection status	Hyperoxaluria selection status	Included in pooled analysis	Reason if not pooled
45 mg	Scherer	2023	37270618	rayyan-642327525	Germany	Universitätsklinikum Leipzig (University Hospital Leipzig; endocrinology / metabolism)	Cross-sectional (postoperative urine sampling with genetic screening)	Bariatric surgery clinic (recruited from the obesity clinic, University Hospital Leipzig)	Adults who had previously undergone malabsorptive bariatric surgery; recruited at an obesity centre; 24-h urine collection and questionnaire	No (MBS denotes the procedure, not clinical steatorrhoea)	Partial (kidney stones reported after surgery in 1/67)	No	- (pre- and postoperative stone history and secondary diabetes recorded)	Adults (>18 y)	Malabsorptive bariatric surgery (procedure details not reported)	Not stated	67	67	NR	29	NR	NR	1 (within 41 months)	NR	NR	NR	NR	NR	eGFR reduced	NR	NR	Yes (24 h)	Not reported	Not reported	1/67	NR	Yes
45 mg	Froeder	2012	23024163	rayyan-642327899	Brazil	Universidade Federal de São Paulo, Department of Surgery and Nephrology (surgery / nephrology)	Cross-sectional (with an oral oxalate loading test)	Bariatric surgery clinic (postoperative patients recruited from general surgery, Federal University of São Paulo)	Patients at least 6 months after bariatric surgery; recruited from surgery and the Santa Casa medical school; 24-h urine collection and an oral oxalate loading test (2-h urine); patients with kidney stones were not included in the loading test	No	No (patients with stones were not recruited into the loading test)	No (eGFR <60 excluded)	Age <18 y, eGFR <60, hyperkalaemia, pregnancy, IBD, glucocorticoids	Adults (>=18 y)	Mixed (a mixture of bariatric procedures)	Self-selected diet (24-h dietary recall)	61	58	NR	12	NR	6/61	9/61	NR	NR	NR	NR	NR	NR	NR	NR	Yes (24 h, plus 2-h urine after an oral oxalate load)	Not reported	Not reported	Excl	NR	Yes
45 mg	Patel	2009	19013593	rayyan-642327988	United States	Wake Forest University Medical Center, Winston-Salem, North Carolina; Litholink Corp., Chicago; Methodist Clarian Hospital, Indianapolis (urology / stone disease)	Cross-sectional (urine assessment in patients without stones after surgery)	Bariatric surgery clinic (recruited at the bariatric clinic by a urology research coordinator)	Non-stone-forming adults who underwent laparoscopic RYGB (52) or biliopancreatic diversion with duodenal switch (6); 24-h urine collected at least 6 months after surgery	No	No (stone history excluded)	No	Previous kidney stones	Adults (45.3 y, 23-63)	RYGB 52 + BPD-DS 6	Self-selected diet	58	52	NR	43	NR	0 (stone history excluded)	N.A.	NR	NR	NR	NR	NR	NR	NR	NR	Yes (24-hour urine collection)	67.2 (mean)	- (preoperative control 34.1 mg/day)	Excl	NR	Yes
45 mg	Park	2009	19762043	rayyan-642327971	United States (Geisinger Medical Center, Danville, Pennsylvania)	Geisinger Medical Center, Danville, Pennsylvania (urology / bariatric surgery)	Prospective cohort (within-subject pre- and postoperative comparison)	Bariatric surgery clinic (patients scheduled for RYGB at a high-risk obesity clinic)	Obese patients scheduled for RYGB; age >18 y; prospective study with postoperative 24-h urine follow-up	No	No (stone history excluded)	No	History of kidney stones or IBD	Adults (>18 y)	RYGB	Unclear	48	48	NR	20	NR	0 (stone history excluded)	N.A.	NR	NR	NR	NR	NR	NR	NR	NR	Yes (24 h)	Not reported (only "raised urinary oxalate" stated)	0 (stone history excluded)	Excl	NR	Yes
45 mg	Uy	2021	33387265	rayyan-642327627	Canada	McMaster University, Division of Urology, Hamilton, Ontario (urology)	Retrospective cohort (RYGB vs sleeve gastrectomy)	Clinical database / records review (retrospective query at a tertiary academic centre)	Patients with a history of kidney stones who underwent RYGB or sleeve gastrectomy; complete preoperative and postoperative urological assessment; 24-h urine follow-up	No	Yes (all had a history of kidney stones)	No	IBD, metabolic bone disease, malignancy, gout, recurrent pyelonephritis, previous resection of the terminal ileum, stomach or small bowel	Adults	RYGB 60 / SG 37	Not stated	47	60	47/47 (all with stone history)	23	NR	47/47	Stone burden increased in 38.3%	NR	NR	NR	NR	NR	NR	NR	NR	Yes (24-h urine profiles)	Not reported	47/47 (all with stone history)	47/47	NR	Yes
45 mg	Penniston	2009	19762051	rayyan-642327970	United States (University of Wisconsin, Madison)	University of Wisconsin School of Medicine and Public Health, Departments of Urology and Surgery, Madison (urology / surgery)	Cross-sectional (RYGB compared with gastric banding)	Bariatric surgery clinic (patients treated by two bariatric surgeons)	Patients who underwent RYGB or gastric banding and were treated by two bariatric surgeons; 24-h urine collected; 3 samples were not assessable	No	Partial (5/24 had stones before surgery)	No	NR (3 urine samples not assessable)	Adults (mean 51 y)	RYGB 27 / GB 12	Not standardised	27	27	NR	13	NR	5/24	7/24	NR	NR	NR	NR	NR	NR	NR	NR	Yes (24 h)	Not reported	Not reported	NR	NR	Yes
45 mg	Duffey	2008	18501812	rayyan-642327996	United States (University of Minnesota, Minneapolis)	University of Minnesota, Department of Urology, Minneapolis (urology)	Prospective cohort (within-subject comparison at 7 days before and 90 days after surgery)	Bariatric surgery clinic (patients scheduled for RYGB at a university bariatric clinic)	Obese adults scheduled for RYGB; prospective longitudinal cohort; one 24-h urine collection 7 days before and one 90 days after surgery; patients needing intestinal resection, diversion or reconstruction excluded	No	Partial (5/24 had a stone history before surgery)	No	Patients needing intestinal resection, diversion or reconstruction (1 excluded because resection was required for small bowel obstruction)	Adults (>=18 y)	RYGB (gastric pouch; Roux limb 50-100 cm; biliopancreatic limb 75-200 cm)	Free diet (diet recorded during both 24-h urine collections)	24	24	Baseline before surgery 31 +/- 10 mg/day (number with hyperoxaluria not reported)	7	NR	5/24	N.A.	NR	NR	NR	NR	NR	NR	NR	NR	Yes (24-hour urine; once 7 days before and once 90 days after surgery)	41 +/- 18 mg/day at 3 months after surgery	Baseline before surgery 31 +/- 10 mg/day	5/24	NR	Yes
45 mg	Maalouf	2010	20096421	rayyan-642327963	United States (UT Southwestern Medical Center, Dallas)	UT Southwestern Medical Center, Department of Internal Medicine, Charles and Jane Pak Center for Mineral Metabolism, Dallas (internal medicine / mineral metabolism)	Cross-sectional (after RYGB vs BMI-matched obese controls)	Mixed source (postoperative volunteers plus outpatient controls from a mineral metabolism centre)	Non-stone-forming patients after RYGB (19) + obese controls matched for sex, age and BMI (19, without kidney stones)	No	No (stone history excluded)	No	NR	Adults (RYGB group 49 +/- 11 y; controls 47 +/- 10 y)	RYGB	Free or random home diet	19	19	NR	9	NR	0 (stone history excluded)	N.A.	NR	NR	NR	NR	NR	NR	NR	NR	Yes (24-h urine collection)	45±21	- (preoperative control 30 +/- 13 mg/day)	Excl	NR	Yes
0.5 mmol	Liu	2026	41606098	rayyan-642327416	Hong Kong	Hong Kong (tertiary centre; hospital and department not reported)	Cross-sectional (prospective)	Bariatric surgery clinic (consecutive patients scheduled for bariatric surgery at a tertiary centre)	Consecutive adults undergoing bariatric surgery at a tertiary centre (April 2017 to October 2019); BMI >=35, or >=30 with comorbidity; 24-h urine collected within 12 months of surgery	No	No	No	NR	Adults	Mixed (18 malabsorptive, 14 restrictive)	Not stated	35	16	NR	18	NR	NR	NR	NR	NR	NR	NR	NR	NR	NR	NR	Yes (24-hour urine chemistry)	Not reported	Not reported	NR	NR	Yes
40 mg	Bianco	2022	35976425	642328280	USA	University of Chicago, Department of Medicine, Section of Nephrology (nephrology)	Before-and-after comparison (24-h urine before and after presentation)	Clinical database / records review (University of Chicago kidney stone programme)	Patients with enteric disease enrolled in the University of Chicago kidney stone programme between 1970 and 2018 with at least one follow-up visit; no colectomy; physician treatment choices were analysed	No	Partial (60% had a history of calcium oxalate stones)	No	Patients with total colectomy and an ileostomy were excluded (their risk profile differs from those with a retained colon)	Adults (49 +/- 13 y)	Enteric disease (small bowel resection in 37%; partial colonic resection)	Not specified	100	NR	NR	75	NR	NR	NR (60% had a history of calcium oxalate stones)	NR	60% calcium oxalate, 7% uric acid, 2% mixed, 2% calcium phosphate	NR	NR	NR	NR	NR	NR	Yes (24-h urine collections)	88 +/- 44 (baseline in those advised to reduce oxalate)	—	60/100	NR	Yes
40 mg	Moreland	2017	28089681	rayyan-642327774	USA	Baylor University Medical Center, Dallas; University of Texas Southwestern Medical Center (internal medicine / surgery)	Prospective cohort (within-subject comparison 1 year before and 1 year after surgery)	Bariatric surgery clinic (recruited from the operating surgeon's bariatric clinic)	Severely obese patients scheduled for laparoscopic long-limb RYGB; no history of kidney stones; 24-h urine and stool fat measured before and after surgery, with daily stool fat recording	No (steatorrhoea was measured, not an entry criterion)	No (no stone history)	No	Previous bariatric surgery, chronic diarrhoea or malabsorptive disease, previous abdominal surgery other than cholecystectomy or appendicectomy, long-term laxative use	Adults	RYGB (long limb)	Habitual (usual) diet	26	26	90% of preoperative urine samples >40 mg/day (24/26)	20	Steatorrhoea after surgery in 24/26 (stool fat >7 g/day); the 2 without steatorrhoea had normal urinary oxalate (31 and 37 mg/day); r = 0.71, P < 0.001	0 (no stone history)	N.A.	NR	NR	NR	NR	NR	NR	NR	NR	Yes (24 h)	69 mg/day	61 mg/day	Excl	NR	Yes
40 mg	Nelson	2005	16925274	642328036	United States (Mayo Clinic, Rochester, Minnesota)	Mayo Clinic, Rochester, Minnesota (surgery / nephrology / endocrinology)	Case series (retrospective)	Clinical database / records review (Mayo Clinic records and database)	All Mayo Clinic patients diagnosed with calcium oxalate kidney stones or oxalate nephropathy after standard or distal RYGB; mean follow-up 55 months; a questionnaire was also mailed to 258 patients after very long limb RYGB (168 returned)	No	Yes (all had stones or oxalate nephropathy)	No	NR	Adults (mean 45 y)	Standard RYGB 14 + distal (very, very long limb) RYGB 9	NR	23	23	7/21	20	NR	7/21	21/23	NR	21 (calcium oxalate)	NR	NR	NR	NR	2 with oxalate nephropathy	2 with ESKD requiring chronic dialysis	Yes (24 h / ratio)	Not reported	7/21	21/23‡	NR	Yes
50 mg	Asplin	2007	17222634	642328016	United States	Litholink Corporation; University of Chicago, Section of Nephrology, Chicago (nephrology / laboratory)	Case-control (database comparison: modern bariatric surgery vs jejunoileal bypass vs routine stone formers vs normal)	Clinical database / records review (Litholink laboratory database)	Patients identified from the Litholink database who had undergone modern bariatric surgery and had kidney stones; jejunoileal bypass or bariatric surgery before 1980 excluded	No	Yes (all had kidney stones)	No	Jejunoileal bypass or bariatric surgery before 1980; routine stone formers with enteric disease, hyperparathyroidism or cystinuria	Adults	Modern bariatric surgery (including RYGB and gastric banding; not separated)	NR	132	NR (not separated)	NR	92 (mean 83 mg/day; 23% >100 mg/day)	NR	1	132/132	NR	NR	NR	NR	NR	NR	NR	NR	Yes (24-hour urine chemistry)	83 (mean)	- (routine stone former control 39 mg/day)	132/132	NR	Yes
other	Valezi	2013	23519632	642327874	Brazil	Universidade Estadual de Londrina, Paraná (surgery / internal medicine)	Prospective cohort (within-subject comparison 1 year before and after surgery)	Bariatric surgery clinic (obese patients scheduled for RYGBP)	151 obese patients who underwent RYGBP; followed for 1 year (baseline before surgery compared with 1 year after)	No	Partial (16/151 had stones before surgery)	No	Previous intestinal resection, hypercalcaemia, glucocorticoids, osteoporosis drugs	Adults	RYGBP	Pre-test dietary control not mentioned	151	151	NR (preoperative urinary oxalate 24 [20-29] mg/24 h)	76	NR	16/151（10.6%）	27/151（17.8%）	NR	NR	NR	NR	NR	NR	NR	NR	Yes (24-hour urinalysis)	41 (38-44) mg/24 h after surgery	24 (20-29) mg/24 h before surgery	16/151	NR	Yes
other	Sinha	2007	17377509	rayyan-642328010	United States (Mayo Clinic, Rochester, Minnesota)	Mayo Clinic College of Medicine, Rochester, Minnesota (internal medicine / endocrinology / nephrology / surgery)	Case series (with a small cross-sectional component)	Clinical database / records review (Mayo stone clinic and records)	Patients who developed kidney stones after RYGB (60) + a pre- and postoperative cross-sectional sample (41); detailed metabolic data in 31	No	Yes (all had stones after surgery)	No	NR	Adults (47.8 +/- 8.2 y)	RYGB	Not mentioned / unclear	31	31	9/31（29%）	17	1 (stool fat 57 g/day)	9/31（29%）	60 patients with stones after surgery (31 with metabolic data)	NR	NR	NR	NR	NR	NR	NR	NR	Yes (24-hour urine collection)	0.66 (units as in source)	9/31（29%）	31/31	NR	Yes
